# Investigating the changing taxonomy and antimicrobial resistance of bacteria isolated from door handles in a new infectious disease ward pre- and post-patient admittance

**DOI:** 10.1101/2024.02.02.24302185

**Authors:** Gavin Ackers-Johnson, Ralfh Pulmones, Danielle McLaughlan, Amy Doyle, Joseph M Lewis, Tim Neal, Stacy Todd, Adam P. Roberts

## Abstract

**Background:** Healthcare associated infections (HAIs) are a significant burden to health systems, conferring increased morbidity, mortality and financial costs to hospital admission. Antimicrobial resistance (AMR) further compounds the issue as viable treatment options are constrained. The hospital environment plays a significant role in the development of HAIs, with effective microbial monitoring providing the foundation for targeted interventions and improved infection prevention and control strategies.

**Methods:** This project sampled door handles in an infectious disease ward at the newly built Royal Liverpool University Hospital, Liverpool, UK. Sampling was performed prior to the first patients being admitted to the ward and then six and twelve months after this date. In addition to identifying all isolates, we also investigated the phenotypic antibiotic resistance of all *Staphylococcus* spp. identified, with further whole genome sequencing analysis of multidrug resistant isolates.

**Results:** Prior to patient admission, the majority of isolates identified (57%) were *Staphylococcus* spp., reducing to 32% and 29% at six and twelve months respectively where *Bacillus* spp. accounted for 51% of isolates. No ESKAPE pathogens were identified. Antibiotic susceptibility testing of the *Staphylococcus* spp. showed the rates of resistance were relatively low for all isolates prior to patient admittance, with the exception of cefoxitin (56%). Overall, resistance was highest after six months of ward use, with only tetracycline showing a consistent increase in resistance at each consecutive time point. Despite an increase in isolates susceptible to all antibiotics after 12 months, the rate of multi-drug resistance remained high. Whole genome sequencing revealed the most abundant resistance genes present amongst multidrug resistant staphylococci were *blaZ* (25/26), *mecA* (22/26) and *aac6-aph2* (20/26) respectively, followed by *ermC* (15/26) which was identified in all *Staphylococcus hominis* isolates and *dfrC* (11/26) which was identified in all *Staphylococcus epidermidis isolates*. No isolates believed to be clonal were observed across the three time points assessed.

**Summary:** This study highlighted the prevalence of a resistant reservoir of bacteria recoverable on high touch surfaces. However, given all the isolates identified were unique, it would suggest that the cleaning protocols in place are sufficient, and that the observed bacteria are a result of subsequent recolonisation events. This study emphasises the importance of frequent cleaning and efficient, ongoing, environmental surveillance.
