## Supplementary material 1 - WGS Assembly Statistics for "Investigating the changing taxonomy and antimicrobial resistance of bacteria isolated from door handles in a new infectious disease ward pre- and post-patient admittance"

### Sheet: Sheet1
Isolate	Contigs	Assembly length	Largest contig	GC%	N50	L50
1-22A	40	2305401	379277	31.35	180772	5
1-30B	44	2520029	622285	32.08	114594	6
2-12B	30	2503407	494254	32.74	413010	3
2-13D	33	2505628	674022	31.9	322930	3
2-14A	34	2482774	700135	31.95	209406	3
2-18D	65	2413661	182709	32.7	84334	12
2-28C	41	2218892	589015	31.41	194843	4
2-28D	42	2515554	294680	32.01	120960	6
2-29C	45	2566546	644692	31.93	184289	4
2-29E	43	2323114	380148	31.32	125931	6
2-2B	40	2487656	283497	31.99	126328	7
2-31B	46	2234384	248159	31.28	102167	8
2-32B	68	2414310	189309	32.68	76939	11
2-40B	34	2255119	355474	31.4	232920	4
2-40C	51	2584958	418620	31.88	116089	7
2-5F	43	2501240	491442	31.94	134348	5
3-742C	25	2265849	641033	31.44	386385	3
3-747B	39	2278130	991226	31.4	236466	2
3-755B	69	2550476	248649	32.7	87709	10
3-757A	31	2410455	370066	32.04	151768	5
3-759A	23	2314382	641033	31.45	384843	3
3-759B	46	2493243	421736	31.99	118396	5
3-760F	25	2268492	640430	31.44	387283	3
3-761A	32	2528820	517443	31.96	183456	5
3-761B	46	2315989	333406	31.36	103566	6
3-762B	33	2249192	463455	31.34	325250	3
