## Supplementary material 2 - AMR phenotype and genotype of Staphylococcus species for "Investigating the changing taxonomy and antimicrobial resistance of bacteria isolated from door handles in a new infectious disease ward pre- and post-patient admittance"

### Sheet: Pre-patient (HES1)
			Zone of inhibition (mm)
Collection point	Isolate	Staphylococcus	Cefoxitin	Ciprofloxacin	Gentamicin	Cotrimoxazole	Tetracycline	Erythromycin	Clindamycin		Key
HES1	1B	hominis	25	32	26	17	40	34	32		Resistant
HES1	1C	saprophyticus	25	27	28	24	35	28	20		Susceptible increased exposure
HES1	2A	capitis	25	32	28	30	37	31	30		Susceptible
HES1	2B	saprophyticus	14	32	30	30	37	30	31		* signifies inducible resistance
HES1	5A	epidermidis	24	30	27	33	40	33	30
HES1	6A	haemolyticus	26	34	27	28	37	12	30
HES1	6B	saprophyticus	17	31	28	30	39	9	31
HES1	7A	saprophyticus	20	34	27	28	38	34	34
HES1	7D	hominis	24	35	27	31	40	35	33
HES1	7H	capitis	21	35	28	32	39	32	31
HES1	8A	saprophyticus	27	30	27	25	35	28	20
HES1	8C	epidermidis	27	30	27	31	38	33	30
HES1	11A	epidermidis	25	29	26	30	42	37	34
HES1	11B	pasteuri	26	31	26	33	40	33	32
HES1	12A	saprophyticus	17	33	28	31	40	34	35
HES1	12B	hominis	22	33	27	29	34	31	30
HES1	16C	pasteuri	25	27	22	28	42	34	34
HES1	19A	hominis	22	32	27	27	39	34	32
HES1	20A	hominis	25	36	28	30	40	35	31
HES1	22A	hominis	10	17	28	6	34	6	22
HES1	24A	saprophyticus	18	32	30	33	37	8	31
HES1	24B	capitis	25	32	30	30	43	35	35
HES1	30A	hominis	15	26	26	20	37	12	31
HES1	30B	epidermidis	8	20	9	6	42	6	6
HES1	32A	hominis	28	32	28	31	40	10	34
HES1	35A	epidermidis	25	35	30	32	34	34	20
HES1	40A	hominis	14	34	26	19	32	10	29
			EUCAST Clinical Breakpoints
			Cefoxitin	Ciprofloxacin	Gentamicin	Cotrimoxazole	Tetracycline	Erythromycin	Clindamycin
			S≥22 R<22	S≥50 R<24	S≥22 R<22	S≥17 R<14	S≥22 R<22	S≥21 R<21	S≥22 R<22
		S. epidermidis	S≥27 R<27

### Sheet: 6 months (HES2)
			Zone of inhibition (mm)
Collection point	Isolate	Staphylococcus	Cefoxitin	Ciprofloxacin	Gentamicin	Cotrimoxazole	Tetracycline	Erythromycin	Clindamycin		Key
HES2	1B	epidermidis	13	32	26	28	29	30	28		Resistant
HES2	2B	epidermidis	17	36	13	27	29	17	31		Susceptible increased exposure
HES2	2D	hominis	24	34	27	30	33	9	30		Susceptible
HES2	4C	pettenkoferi	21	32	28	27	43	11	34*		* signifies inducible resistance
HES2	5F	epidermidis	21	37	27	29	34	10	13
HES2	7B	epidermidis	28	33	27	27	34	34	31
HES2	9A	epidermidis	26	33	27	32	36	9	32
HES2	11A	capitis	23	35	29	30	36	30	28
HES2	12B	capitis	8	14	21	18	15	31	29
HES2	13B	haemolyticus	26	34	30	24	42	17	33
HES2	13D	epidermidis	17	32	25	27	31	10	15
HES2	14A	epidermidis	6	36	11	32	31	6	29
HES2	18D	haemolyticus	12	25	12	6	31	29	28
HES2	28C	hominis	8	34	29	20	9	6	32*
HES2	28D	epidermidis	6	12	6	6	8	6	6
HES2	29C	epidermidis	12	6	12	6	30	6	6
HES2	29E	hominis	6	16	10	6	6	6	24*
HES2	31B	hominis	6	6	10	6	34	6	6
HES2	31C	epidermidis	25	34	27	33	39	32	30
HES2	32B	haemolyticus	24	31	16	6	30	6	28*
HES2	33C	epidermidis	27	33	27	33	38	6	28
HES2	33D	hominis	20	32	27	29	29	25	25
HES2	34A	epidermidis	28	32	27	32	39	7	31
HES2	36B	epidermidis	26	42	27	32	41	32	6
HES2	37B	pasteuri	24	45	32	38	42	13	35
HES2	39B	pasteuri	33	25	26	39	41	40	35
HES2	40B	hominis	6	6	9	6	34	6	29*
HES2	40C	epidermidis	12	6	9	6	29	6	27*
			EUCAST Clinical Breakpoints
			Cefoxitin	Ciprofloxacin	Gentamicin	Cotrimoxazole	Tetracycline	Erythromycin	Clindamycin
			S≥22 R<22	S≥50 R<24	S≥22 R<22	S≥17 R<14	S≥22 R<22	S≥21 R<21	S≥22 R<22
		S. epidermidis	S≥27 R<27

### Sheet: 12 months (HES3)
			Zone of inhibition (mm)
Collection point	Isolate	Staphylococcus	Cefoxitin	Ciprofloxacin	Gentamicin	Cotrimoxazole	Tetracycline	Erythromycin	Clindamycin		Key
HES3	754D	capitis	29	33	31	31	37	30	24		Resistant
HES3	756C	capitis	34	32	30	31	38	30	26		Susceptible increased exposure
HES3	764G	capitis	34	38	33	35	37	32	25		Susceptible
HES3	765B	capitis	31	34	30	29	35	28	27		* signifies inducible resistance
HES3	769A	capitis	24	33	30	28	36	30	28
HES3	770A	capitis	33	34	30	30	36	29	29
HES3	766D	caprae	31	38	32	34	38	32	25
HES3	731B	epidermidis	35	34	29	31	35	30	29
HES3	734A	epidermidis	39	32	31	35	41	33	31
HES3	735D	epidermidis	34	35	29	26	32	9	29
HES3	751C	epidermidis	26	35	30	32	30	30	30
HES3	757A	epidermidis	26	20	17	6	34	34	30
HES3	759B	epidermidis	6	20	8	6	9	6	6
HES3	761A	epidermidis	17	37	31	29	6	12	30
HES3	765C	epidermidis	27	33	28	32	35	6	30
HES3	766C	epidermidis	37	37	31	32	38	32	30
HES3	767A	epidermidis	38	31	30	24	30	8	28
HES3	754F	haemolyticus	16	36	33	24	38	34	31
HES3	755B	haemolyticus	8	8	19	6	6	6	6
HES3	763H	haemolyticus	25	32	29	28	35	30	27
HES3	766E	haemolyticus	24	32	30	27	35	30	27
HES3	731C	hominis	23	36	31	30	39	32	31
HES3	732B	hominis	29	38	35	31	37	33	33
HES3	733B	hominis	24	35	31	28	37	32	30
HES3	742C	hominis	24	25	20	29	8	6	6
HES3	747B	hominis	16	36	19	16	10	6	29*
HES3	752D	hominis	23	36	34	26	8	35	26
HES3	753G	hominis	38	36	31	30	38	32	31
HES3	758D	hominis	29	35	31	27	40	32	32
HES3	759A	hominis	24	25	20	15	8	6	6
HES3	760F	hominis	34	26	17	30	8	6	6
HES3	761B	hominis	22	28	19	6	7	6	30*
HES3	762B	hominis	22	34	19	6	10	6	29*
HES3	765A	hominis	27	35	31	28	38	32	32
HES3	770C	pasteuri	35	30	29	31	40	32	31
HES3	757E	pettenkoferi	6	46	35	21	35	10	30*
HES3	758C	pettenkoferi	28	32	36	31	40	35	35
			EUCAST Clinical Breakpoints
			Cefoxitin	Ciprofloxacin	Gentamicin	Cotrimoxazole	Tetracycline	Erythromycin	Clindamycin
			S≥22 R<22	S≥50 R<24	S≥22 R<22	S≥17 R<14	S≥22 R<22	S≥21 R<21	S≥22 R<22
		S. epidermidis	S≥27 R<27

### Sheet: Multidrug Resistant Isolates 
			Zone of inhibition (mm)
Collection point	Isolate	Staphylococcus	Cefoxitin	Ciprofloxacin	Gentamicin	Cotrimoxazole	Tetracycline	Erythromycin	Clindamycin		Key
HES2	12B	capitis	8	14	21	18	15	31	29		Resistant
HES1	30B	epidermidis	8	20	9	6	42	6	6		Susceptible increased exposure
HES2	2B	epidermidis	17	36	13	27	29	17	31		Susceptible
HES2	5F	epidermidis	21	37	27	29	34	10	13		* signifies inducible resistance
HES2	13D	epidermidis	17	32	25	27	31	10	15
HES2	14A	epidermidis	6	36	11	32	31	6	29
HES2	28D	epidermidis	6	12	6	6	8	6	6
HES2	29C	epidermidis	12	6	12	6	30	6	6
HES2	40C	epidermidis	12	6	9	6	29	6	27*
HES3	757A	epidermidis	26	20	17	6	34	34	30
HES3	759B	epidermidis	6	20	8	6	9	6	6
HES3	761A	epidermidis	17	37	31	29	6	12	30
HES2	18D	haemolyticus	12	25	12	6	31	29	28
HES2	32B	haemolyticus	24	31	16	6	30	6	28*
HES3	755B	haemolyticus	8	8	19	6	6	6	6
HES1	22A	hominis	10	17	28	6	34	6	22
HES2	28C	hominis	8	34	29	20	9	6	32*
HES2	29E	hominis	6	16	10	6	6	6	24*
HES2	31B	hominis	6	6	10	6	34	6	6
HES2	40B	hominis	6	6	9	6	34	6	29*
HES3	742C	hominis	24	25	20	29	8	6	6
HES3	747B	hominis	16	36	19	16	10	6	29*
HES3	759A	hominis	24	25	20	15	8	6	6
HES3	760F	hominis	34	26	17	30	8	6	6
HES3	761B	hominis	22	28	19	6	7	6	30*
HES3	762B	hominis	22	34	19	6	10	6	29*
			EUCAST Clinical Breakpoints
			Cefoxitin	Ciprofloxacin	Gentamicin	Cotrimoxazole	Tetracycline	Erythromycin	Clindamycin
			S≥22 R<22	S≥50 R<24	S≥22 R<22	S≥17 R<14	S≥22 R<22	S≥21 R<21	S≥22 R<22
		S. epidermidis	S≥27 R<27

### Sheet: MDR Gene Presence
			Antibiotic Resistance Genes
Collection Point	Isolate	Staphylococcus	blaZ	mecA	aac6_aph2	aph3_III	aadD	dfrG	dfrC	tetK	tetL	ermA	ermC	msrA	mphC	lnuA	spc	vgaA	vgaB	vatB	sat4A	catA9		Key
HES2	12B	capitis																						Presence
HES1	30B	epidermidis																						Absence
HES2	2B	epidermidis
HES2	5F	epidermidis
HES2	13D	epidermidis
HES2	14A	epidermidis
HES2	28D	epidermidis
HES2	29C	epidermidis
HES2	40C	epidermidis
HES3	757A	epidermidis
HES3	759B	epidermidis
HES3	761A	epidermidis
HES2	18D	haemolyticus
HES2	32B	haemolyticus
HES3	755B	haemolyticus
HES1	22A	hominis
HES2	28C	hominis
HES2	29E	hominis
HES2	31B	hominis
HES2	40B	hominis
HES3	742C	hominis
HES3	747B	hominis
HES3	759A	hominis
HES3	760F	hominis
HES3	761B	hominis
HES3	762B	hominis

### Sheet: Phenotypic vs Genotypic MDR
Collection point	Isolate	Staphylococcus	Cefoxitin	Gentamicin	Cotrimoxazole	Tetracycline	Erythromycin	Clindamycin		Key
HES2	12B	capitis								Phenotype not explained by genotype
HES1	30B	epidermidis								Phenotype explained by genotype
HES2	2B	epidermidis
HES2	5F	epidermidis
HES2	13D	epidermidis
HES2	14A	epidermidis
HES2	28D	epidermidis
HES2	29C	epidermidis
HES2	40C	epidermidis
HES3	757A	epidermidis
HES3	759B	epidermidis
HES3	761A	epidermidis
HES2	18D	haemolyticus
HES2	32B	haemolyticus
HES3	755B	haemolyticus
HES1	22A	hominis
HES2	28C	hominis
HES2	29E	hominis
HES2	31B	hominis
HES2	40B	hominis
HES3	742C	hominis
HES3	747B	hominis
HES3	759A	hominis
HES3	760F	hominis
HES3	761B	hominis
HES3	762B	hominis
